# Mechanisms of change in a dog-assisted psycho-oncological group intervention: An explorative qualitative interview study

**DOI:** 10.64898/2025.12.16.25342361

**Authors:** Cheyenne Topf, Mareike Rutenkröger, Isabelle Scholl, Pola Hahlweg

## Abstract

**Background:** Cancer survivors face substantial psychosocial stress in addition to disease-related challenges, often resulting in mood and anxiety disorders. Psycho-oncological interventions, such as group psychotherapy, are key in addressing these issues. Dog-assisted interventions also have the potential to alleviate psychosocial stress. This study aimed at investigating experienced mechanisms of change of a dog-assisted psycho-oncological group intervention (DAPOGI).

**Methods:** An exploratory cross-sectional qualitative study with semi-structured interviews with group participants (i.e., participating cancer survivors) and HCPs, (i.e., psychologists, dog handler) of a DAPOGI for highly anxious cancer survivors was carried out. Data was analyzed using qualitative content analysis.

**Results:** In eleven interviews with eight group participants and three HCPs, various mechanisms of change were identified, particularly related to the group setting (e.g., sharing experiences for emotional release) and the presence of the dog (e.g., calming effects, promoting cohesion and therapeutic relationships). Various mechanisms were reported, emphasizing the dog’s positive impact on the overall group therapy experience. We found great overlap between participants’ and HCPs’ experiences.

**Discussion and conclusion:** This study suggests that DAPOGIs may be a valuable way to support psychologically distressed cancer survivors by enhancing traditional psycho-oncological group therapies through unique dog-related mechanisms of change. These mechanisms appear to surpass those of general group psychotherapy, fostering more positive experiences for group participants and HCPs alike. While these findings are encouraging, further research and clinical trials are needed to confirm the effectiveness of DAPOGIs and refine their clinical application.
