## Supplementary material for "Mechanisms of change in a dog-assisted psycho-oncological group intervention: An explorative qualitative interview study": Suppl. Material 4 - Coding system

### Sheet: Tabelle1
Mechanisms of change in a dog-assisted psycho-oncological group intervention: An explorative qualitative interview study Cheyenne Topf, Mareike Rutenkröger, Isabelle Scholl, Pola Hahlweg (p.hahlweg@uke.de)
SUPPLEMENTARY FILE 4
Coding system
ID	Domain	Category	Dimension	Reported by…	Explanation	Quote by group member	Quote by HCP
A1	Mechanisms of change related to the group
A1.1		Exchange with others
A1.1.1			Shared experiences	both	Group members and healthcare professionals reported that it was helpful for the group members to realize that they are not alone with their problems and that others have experienced similar issues. Sharing understanding and fears was seen as reassuring and supportive.	"You no longer feel like an outsider or some kind of weirdo—you realize that you belong (…). And it's not like there are thousands of cancer patients who all bounce back from chemotherapy in perfect shape and I'm the only one struggling afterward", GM1	"I can imagine that it was somewhat reassuring, and maybe it made it easier to accept certain things when you knew that others were experiencing the same or that some things were difficult for them, too”, HCP3
A1.1.2			The act of sharing	both	Group members and healthcare professionals reported that it was helpful for group members to openly share their experiences, such as medical appointments or personal issues. They believed that hearing about similar situations eased stress and feelings of threat. One HCP felt that overcoming the challenge of taking up space might have enhanced the sense of self-efficacy for some group members.	“It was really this positive atmosphere and the willingness of pretty much everyone to open up and share—even about things you might not usually tell just anyone. That openness devel-oped quite quickly, really right from the start.”, GM6	"Yes, I think it was really more about being able to talk about the burdens. I believe it sometimes helped bring certain topics out of a kind of taboo or unspoken space, and you were able to share them—and just that, in itself, is a relief”, HCP3
A1.1.3			Learning from each other	both	Group members and healthcare professionals reported that it was helpful for group members to benefit from the experiences, tips, and suggestions of others.	“Everyone in the group contributed something where you’d think, ‘Oh yes, I know that feeling,’ or you’d learn a way to deal with things—maybe to handle them better, to understand them differently, or to cope more effectively”, GM4	"Compared to individual therapy, it’s naturally more helpful to have a group in front of you dealing with a similar issue, because they can be very supportive of each other—not necessarily through therapeutic interventions, but through low-threshold advice, tips, and similar things”, HCP1
A1.1.4			Comparison with others	GM	Group members reported that comparing their situation with others who faced worse circumstances helped put their own experiences into perspective. Some also report that it was helpful to realize that they had good experienes with their physicians in comparison to the negative ones of others.	“I also experienced something positive in that I realized I have very good physicians who genu-inely care about me and take the time for me. I am always informed whereas I noticed in some cases that others weren’t always up-to-date with the latest results or certain details. My physician makes me feel truly cared for. That's what I've experienced in the group. ", GM5	n/a
A1.1.5			Humor	GM	Group participants stated that it was helpful to be able to laugh about things that they couldn’t share or laugh about with people who were not affected by cancer.	"That we sometimes laughed about things like that ((laughs))—things you really shouldn’t be laughing about, I’d say”, GM3	n/a
A1.2		Formation of social connections
A1.2.1			Feeling of community	GM	Group members reported that being together in a group and establishing social contacts was helpful. They also reported that they have developed friendships or acquaintances beyond the group.	"For me, it was actually a highlight of the week (…) because it was a space where I could talk about things differently than I do in my private life. Someone who’s been through it can under-stand things in a way that relatives or friends just can’t. That’s why I felt very supported, let’s put it that way. And also, with the people—I guess I was lucky with the group members—they were all very kind…	n/a
A1.2.2			Participation in social interactions	GM	Group members reported that being part of the group was helpful because it gave them the chance to encounter social situations, which served as an effective practice for managing social anxiety. One group member noted that having a reason to go out and confront their fears was especially helpful.	“Exactly, but as I said, that [being in groups] is something I had to face. Being in the group was positive. It was a positive experience to be there and to share my thoughts", GM4	n/a
A1.3		Mutual appreciation
A1.3.1			Validation by others and empathetic interactions	both	Group members and HCPs reported that it was helpful for group members that they treated each other with empathy and that everyone was given space and time to talk about their experiences. Some group members also reported that they learnt to better empathize with others.	“There was a lot of acceptance and under-standing”, GM4	"I thought the group managed to find a good balance, giving everyone space and making each person feel accepted”, HCP1
A1.3.2			Building trust among group members	both	Group members and HCPs reported that it was helpful for group members that they developed trust and a sense of connection to the group.	“That was definitely helpful for me, because it’s not easy to open up about deeply personal things in front of a group of people. For me, it’s really important to connect with people I can trust. And I felt that—I felt I could trust the people there, which made a big difference”, GM5	"And yes, a sense of belonging and maybe also connectedness among the group members is, I think, something very important”, HCP3
A1.3.3			Open and supportive group atmosphere and group dynamics	both	Group members and HCPs reported that it was helpful that the group had an open and positive atmosphere, which made everyone feel comfortable.	"So, it was a really open and positive atmos-phere, even though for many it was also sad at times because of their acute cancer diagnoses and the things we talked about. But still, I think we all understood each other very well right from the start”, GM6	"Yes, definitely the openness. And also, this good atmosphere—wishing well for others, listening to each other, and maybe sharing helpful tips or something like that”, HCP2
A1.4		Group set-up
A1.4.1			Safe environment	GM	Group members reported that they experienced the group sessions as a safe and supportive environment where they could communicate openly with others. They also mentioned that, despite their fears, they had no difficulty opening up in front of the group.	"The space was just very comfortable—everyone was allowed to finish speaking, everyone was acknowledged, and people could respond to each other. The atmosphere was simply very clear. You could open up without fear that anything would be judged or taken away from you. I really thought that was great”, GM4	n/a
A1.4.2			Small group size	GM	Group members found it helpful that the group was relatively small. One group member mentioned that it was beneficial not to have to reveal anything in front of too many people.	"It was a small group, which I really liked. Be-cause in big groups—which I’ve experienced before—you have so many people and have to share so much, and then there’s always a lot of questioning. But that wasn’t the case here", GM8	n/a
A1.4.3			Heterogeneous group constellation	HCP	Healthcare professionals reported that it was helpful that the group included patients with different levels of cancer stages, anxiety, and comorbidities, as well as diverse ages, socio-cultural backgrounds, and educational levels.	n/a	“I wouldn’t change the group’s makeup—the different levels of anxiety and comorbidities, like Axis II disorders ((personality disorders)) or other anxiety disorders—because that reflects real life. This isn’t a controlled observation setting, but a real-world care situation within the healthcare system", HCP1
A2	Mechanisms of change related to the dog
A2.1			Catalyzation of group mechanisms	both	Group members and HCPs reported that the dog was motivation for attending the group. Some group members had initial reservations toward the dogs, but then perceived the dog's presence as enriching. HCPs also observed facilitation of group interaction per the dog’s presence.	"I have to admit, I was always really looking forward to the dog. Even when I wasn't moti-vated to go, I would still think, well, the dog is there.", GM4	"I felt that the dog was a connecting element (…) it helped to create connection and made the group feel together”, HCP1
A2.2			Experiencing joy	both	Group members and HCPs reported that they enjoyed the presence of the dog, that it enriched the group, brought lightness, and improved the mood.	"Yeah, like I said, just a great dog and really an asset to the group. At least that’s how it felt to me. There were several participants who also have dogs themselves, and I think for them it was even more significant. Like I said, I like dogs, but I’m not a huge dog person. For me, it was simply a positive addition because, well, as I said, this animal just radiates something that helps calm yo…	"I believe it’s fun not only for us HCPs, but also, hopefully, for the participants. It adds something positive, so the group isn’t just a place where you talk about the tough parts of your life”, HCP3
A2.3			Feeling safe	both	Group members and HCPs reported that the dog had a calming effect on the group members and provided positive distraction.	"I really appreciated having the dog around because it provided a bit of a distraction. Some things are hard to hear or emotionally heavy when others share their experiences, and the dog helped lighten the mood a bit, so it wasn’t all negative", GM7	"I thought it ((the dog)) was a good anchor for some of the anxious patients. While they were talking about uncomfortable or anxiety-provoking topics, they could distract themselves by petting it or something like that. I really felt that it helped them open up more”, HCP1
A2.4			Building trust with the dog	both	Group members and HCPs reported that the dog's comforting behaviour helped bulding trust with the dog and with other people. Some group members also got over their fears of dogs by confrontation over the course of the sessions.	“It was like it really sensed what was happening. Then it’d move on to the next person and seek some affection. So yeah, it just really matched the overall positive atmosphere", GM6	“What I think is wonderful is that some people who were initially a bit wary of dogs eventually found the courage to take a photo with it or told their families about the therapy dog, even sharing that they dared to pet it. There’s a lot of pride in overcoming that hesitation and allowing the dog to get close or engaging with it in some way”, HCP3
A2.5			Experiencing self-efficacy	both	Group members and HCPs reported that the group members experienced self-efficacy when they could influence the dog's behavior, e.g. as how it responded after they performed certain actions like calling it.	"Sometimes I felt like I moved, and then the dog would come running over, and I thought ((amused)), ‘Oh no, here it comes, what do I do?’ And maybe through that I got to understand myself better", GM2	"You know, the dog is a big dog, a large Gold-en Retriever, and I think realizing that it reacts to me, or maybe even does what I say, or lets me be, or that I dare to pet it— I believe that involves overcoming fears, building courage, and feeling like I can achieve something if I set my mind to it. So maybe it’s more than just a side effect. Maybe it’s actually a positive mechanism of change", H…
A2.6			Feeling accepted	both	Group members and HCPs reported that it was helpful that the dog made the group members feel accepted, as it treats everyone equally.	"Yeah, that definitely helped me because the dog is just so calm and treats everyone the same, and I really like that", GM7	"It’s just there—so carefree and present in the moment. It doesn’t pretend, and I think that’s something really special about animals; it’s such a wonderful addition. (…) with it, it’s not really about wondering, ‘Does it like me or not?’ It’s just there—friendly, relaxed, wandering around. And I think that can actually make it easier to connect with it than with people, who might judge you or th…
A2.7			Learning perspective taking	GM	Group members reported that interacting with the dog taught them to see things from others' perspectives, helping them to develop greater empathy and awareness of the needs of others, including those of dogs.	"Even now, when I meet dogs in the park or while taking a stroll, I try more to put myself in their place—and I actually benefit from that. I mean, it’s hard to describe, but I feel like it helped me become a bit better at empathizing, maybe not just with dogs, but with others in general too", GM2	n/a
A3	Mechanisms of change related to the healthcare professionals
A3.1			Healthcare professionals' appreciation, empathy and attentiveness	GM	Group members found it helpful to feel valued by the health care professionals, whose positive and empathic approach boosted their self-esteem, made them feel understood and taken seriously.	"((talking about the HCPs)) Basically, they tell you, "Hey, right now you’re the main person or one of the main persons here," and that they care about you and understand you. That’s the message there, and I think it’s a really mean-ingful feeling. It’s also positive for your self-esteem — experiencing that isn’t a bad thing at all”, GM1	n/a
A3.2			Team cohesion among HCPs	HCP	Healthcare professionals reported that they felt at ease with their co-therapist and confident in relying on one another, which was beneficial for the group therapy.	n/a	"I have a lot of respect for HCP3 ((clinical psy-chologist)) and know that she’s very experienced, so I felt very comfortable working with the co-therapists. HCP2 ((dog handler)), too, is a warm and empathetic person with a lot of experience in therapeutic group settings and with patients. I really felt I was in a strong team of therapists, or maybe three and a half if you count the dog. It gave …
A3.3			Clear structures	HCP	Healthcare professionals reported that their structuring and moderation of the group sessions were helpful, particularly in limiting speaking time and in implementing certain interventions.	n/a	"I think what was important from our side was mainly to provide the framework and to moderate the group. So, regularly checking in — is everyone getting a fair chance to speak? Is someone taking up too much space? Is someone maybe too quiet or not coming through enough? Just gently steering things, observing where we are and where we're heading”, HCP3
A4	Mechanisms of change related to the therapeutic interventions
A4.1			Gaining knowledge and concrete guidance	both	Group members and HCPs reported that the psychoeducation, resource-oriented approach, and therapeutic use of patients' experiences was helpful, along with receiving advice from therapists.	"It's really about trying to, and in my view that's the main thing that happens there, something I'd call help for self-help. Basically, being given tools to better deal with whatever kind of fears or problems come up, and not letting them take over completely”, GM1	"And I also think that those classic psychoedu-cational elements — like the idea that anxiety doesn’t just keep rising indefinitely, but eventually subsides — were important for them. As a foundation to help them understand their emotional experiences, I believe that was really valuable”, HCP1
A4.2			Learning relaxation and mindfulness	both	Group members and HCPs reported that the relaxation and mindfulness exercises were helpful for the group members.	"For me, it was really helpful to do that breathing exercise. I’d say it was the main resource I took away from the group experience. Because I still use it today—several times a week whenever I feel like I need it", GM5	“The exercises were mainly attention-focusing techniques that I felt the patients could really relate to. For example, the five, four, three, two, one technique—super simple exercises. I also had the impression that many were able to take these with them, including the introduction to mindfulness-based interventions and relaxation exercises. I do believe that through the experience, they really g…
